# Administration of *Bifidobacterium animalis* subsp. *lactis* Strain BB-12^®^ in Healthy Children: Characterization, Functional Composition, and Metabolism of the Gut Microbiome

**DOI:** 10.1101/2023.02.02.23285145

**Authors:** Carlotta Vizioli, Rosario Jaime-Lara, Scott G. Daniel, Alexis Franks, Ana F. Diallo, Kyle Bittinger, Tina P. Tan, Daniel J. Merenstein, Brianna Brooks, Paule V. Joseph, Katherine A. Maki

**Affiliations:** National Institute of Neurological Disease and Stroke, National Institutes of Health, Department of Health and Human Services, Bethesda, MD; National Institute on Alcohol Abuse and Alcoholism National Institutes of Health, Department of Health and Human Services, Bethesda, MD; National Institute of Nursing Research, National Institutes of Health, Department of Health and Human Services, Bethesda, MD; UCLA School of Nursing, University of California Los Angeles, Los Angeles, CA; Division of Gastroenterology, Hepatology, and Nutrition, Children’s Hospital of Philadelphia, Philadelphia, PA; Institute of Inclusion, Inquiry & Innovation (iCubed), Family and Community Health Nursing, School of Nursing, Virginia Commonwealth University, Richmond, VA; Department of Family Medicine, Georgetown University Medical Center, Washington, DC; Translational Biobehavioral and Health Disparities Branch, National Institutes of Health, Clinical Center, Bethesda, MD, 20814

**Keywords:** probiotics, gut microbiome, *L. delbrueckii*, B. animalis BB-12, S. *thermophilus*, metagenomics, metabolomics, children

## Abstract

The consumption of probiotics may influence children’s gut microbiome and metabolome, which may reflect shifts in gut microbial diversity composition and metabolism. These potential changes might have a beneficial impact on health. However, there is a lack of evidence investigating the effect of probiotics on the gut microbiome and metabolome of children. We aimed to examine the potential impact of a two (*Streptococcus thermophilus* and *Lactobacillus delbrueckii*; S2) *vs*. three (S2 + *Bifidobacterium animalis* subsp. *lactis* strain BB-12) strain-supplemented yogurt. Included in this study were 59 participants, aged one to five years old, recruited to phase I of a double-blinded, randomized controlled trial. Fecal samples were collected at baseline, after the intervention, and at twenty days post-intervention discontinuation, and untargeted metabolomics and shotgun metagenomics were performed. Shotgun metagenomics and metabolomic analyses showed no global changes in either intervention group’s gut microbiome alpha or beta diversity indices. The relative abundance of the two and three intervention bacteria increased in the S2 and S2 + BB12 groups, respectively, from *Day 0* to *Day 10*. In the S2+BB12 group, the abundance of several fecal metabolites was reduced at *Day 10*, including alanine, glycine, lysine, phenylalanine, serine, and valine. These fecal metabolite changes did not occur in the S2 group. Future research using longer probiotic intervention durations and in children at risk for gastrointestinal disorders may elucidate if functional metabolite changes confer a protective gastrointestinal effect.
