## Supplemental Table 1 for "Administration of *Bifidobacterium animalis* subsp. *lactis* Strain BB-12^®^ in Healthy Children: Characterization, Functional Composition, and Metabolism of the Gut Microbiome"

### Sheet: S2_top_25_taxa_LM_day10
Taxa	term	Estimate	Std.Error	t.value	p.value	fdr	estimate_rank
p__Firmicutes g__Streptococcus s__thermophilus	study_day10	0.858687	0.193852	4.4296	4.15e-05	0.00672926	1
p__Bacteroidetes g__Prevotella s__jejuni	study_day10	-0.429296	0.148892	-2.88328	0.00548403	0.444207	3
p__Bacteroidetes g__Prevotella s__melaninogenica	study_day10	-0.326585	0.123784	-2.63835	0.0106372	0.57441	5
p__Bacteroidetes g__Prevotella s__intermedia	study_day10	-0.284455	0.128703	-2.21016	0.0309857	0.999468	10
p__Bacteroidetes g__Prevotella s__enoeca	study_day10	-0.347227	0.184688	-1.88008	0.0650376	0.999468	4
p__Bacteroidetes g__Prevotella	study_day10	-0.280996	0.15052	-1.86684	0.0668946	0.999468	12
p__Bacteroidetes g__Prevotella s__fusca	study_day10	-0.306437	0.172652	-1.77488	0.0810758	0.999468	8
p__Bacteroidetes g__Barnesiella s__viscericola	study_day10	-0.319668	0.189025	-1.69115	0.0960854	0.999468	6
p__Proteobacteria g__Enterobacter s__cloacae complex sp. 35734	study_day10	0.570991	0.3601	1.58564	0.118166	0.999468	2
p__Actinobacteria g__Bifidobacterium	study_day10	0.210544	0.145304	1.44899	0.152636	0.999468	19
p__Bacteroidetes g__Prevotella s__sp. oral taxon 299	study_day10	-0.207295	0.14514	-1.42824	0.158496	0.999468	20
p__Bacteroidetes g__Bacteroides s__zoogleoformans	study_day10	-0.273926	0.197577	-1.38643	0.170832	0.999468	13
p__Bacteroidetes g__Bacteroides s__thetaiotaomicron	study_day10	-0.239166	0.180681	-1.32369	0.190713	0.999468	15
p__Bacteroidetes g__Bacteroides s__helcogenes	study_day10	-0.282278	0.218697	-1.29072	0.201834	0.999468	11
p__Bacteroidetes g__Odoribacter s__splanchnicus	study_day10	-0.204438	0.159116	-1.28484	0.203871	0.999468	22
p__Bacteroidetes g__Bacteroides s__cellulosilyticus	study_day10	-0.226862	0.192175	-1.1805	0.242541	0.999468	17
p__Bacteroidetes g__Alistipes s__finegoldii	study_day10	-0.266063	0.239098	-1.11278	0.270318	0.999468	14
p__Bacteroidetes g__Bacteroides s__caecimuris	study_day10	-0.227356	0.21508	-1.05708	0.294785	0.999468	16
p__Bacteroidetes g__Alistipes	study_day10	-0.319236	0.305566	-1.04474	0.300405	0.999468	7
p__Firmicutes g__Streptococcus s__sp. FDAARGOS_192	study_day10	-0.201746	0.195713	-1.03083	0.306829	0.999468	24
p__Proteobacteria g__Klebsiella s__sp. M5al	study_day10	0.30542	0.300087	1.01777	0.312942	0.999468	9
p__Bacteroidetes g__Bacteroides s__heparinolyticus	study_day10	-0.222532	0.243357	-0.914424	0.364216	0.999468	18
p__Bacteroidetes g__Bacteroides s__vulgatus	study_day10	-0.205709	0.229175	-0.897608	0.373043	0.999468	21
p__Proteobacteria g__Klebsiella s__michiganensis	study_day10	0.200938	0.224999	0.893064	0.375451	0.999468	25
p__Actinobacteria g__Bifidobacterium s__adolescentis	study_day10	0.203013	0.247046	0.821762	0.414521	0.999468	23

### Sheet: S2_BB12_top_25_taxa_LM_day10
Taxa	term	Estimate	Std.Error	t.value	p.value	fdr	estimate_rank
p__Actinobacteria g__Bifidobacterium s__animalis	study_day10	1.75457	0.202078	8.68263	1.27e-11	2.22e-09	1
p__Firmicutes g__Streptococcus s__thermophilus	study_day10	1.16387	0.170552	6.82414	1.03e-08	9.03e-07	2
p__Firmicutes g__Lactobacillus s__delbrueckii	study_day10	0.459611	0.140111	3.28034	0.00187328	0.109275	6
p__Firmicutes g__Intestinimonas s__butyriciproducens	study_day10	-0.31228	0.137001	-2.2794	0.026859	0.999399	11
p__Proteobacteria g__Enterobacter s__sp. FY-07	study_day10	-0.534	0.245648	-2.17384	0.0343832	0.999399	4
p__Bacteroidetes g__Porphyromonas s__asaccharolytica	study_day10	-0.618738	0.299331	-2.06707	0.043821	0.999399	3
p__Proteobacteria g__Lelliottia s__amnigena	study_day10	-0.487817	0.250498	-1.94739	0.0570036	0.999399	5
p__Proteobacteria g__Enterobacter	study_day10	-0.242346	0.137736	-1.7595	0.0844902	0.999399	15
p__Bacteroidetes g__Alistipes s__shahii	study_day10	-0.306253	0.208265	-1.4705	0.14757	0.999399	12
p__Proteobacteria f__Enterobacteriaceae	study_day10	-0.347917	0.252088	-1.38014	0.173564	0.999399	8
p__Firmicutes g__Enterococcus s__sp. FDAARGOS_375	study_day10	0.223339	0.18235	1.22478	0.226284	0.999399	20
p__Proteobacteria g__Citrobacter s__sp. FDAARGOS_156	study_day10	-0.394983	0.327479	-1.20613	0.233332	0.999399	7
p__Proteobacteria g__Haemophilus s__parainfluenzae	study_day10	-0.297357	0.255775	-1.16257	0.250415	0.999399	13
p__Proteobacteria g__Klebsiella	study_day10	-0.219827	0.189132	-1.16229	0.250528	0.999399	22
p__Proteobacteria g__Escherichia s__albertii	study_day10	-0.228897	0.201333	-1.13691	0.260891	0.999399	17
p__Bacteroidetes g__Prevotella s__jejuni	study_day10	-0.218919	0.193023	-1.13416	0.262029	0.999399	23
p__Bacteroidetes g__Alistipes	study_day10	-0.326924	0.288293	-1.134	0.262099	0.999399	9
p__Proteobacteria g__Mitsuaria s__Burkholderiales bacterium YL45	study_day10	-0.230869	0.204236	-1.13041	0.263594	0.999399	16
p__Proteobacteria g__Escherichia s__fergusonii	study_day10	-0.2219	0.19863	-1.11716	0.269163	0.999399	21
p__Proteobacteria g__Enterobacter s__cloacae complex sp. 35734	study_day10	-0.320529	0.312945	-1.02423	0.310559	0.999399	10
p__Bacteroidetes g__Alistipes s__finegoldii	study_day10	-0.272095	0.265938	-1.02315	0.311064	0.999399	14
p__Proteobacteria g__Enterobacter s__roggenkampii	study_day10	-0.227704	0.311402	-0.731224	0.467989	0.999399	18
p__Firmicutes g__Ruminococcus	study_day10	-0.202	0.290591	-0.695134	0.490126	0.999399	25
p__Proteobacteria g__Escherichia s__coli	study_day10	-0.217913	0.316351	-0.688832	0.494051	0.999399	24
p__Firmicutes g__Enterococcus s__casseliflavus	study_day10	0.22749	0.33691	0.675222	0.502584	0.999399	19

### Sheet: S2_top_25_gene_LM_day10
geneID	term	Estimate	Std.Error	t.value	p.value	fdr	estimate_rank	Definition
K00341	study_day10	-0.348017	0.195504	-1.7801	0.0802084	0.983029	16	nuoL; NADH-quinone oxidoreductase subunit L [EC:7.1.1.2]
K00342	study_day10	-0.347314	0.202445	-1.7156	0.0914836	0.983029	17	nuoM; NADH-quinone oxidoreductase subunit M [EC:7.1.1.2]
K01277	study_day10	-0.534897	0.296385	-1.80474	0.0762199	0.983029	2	DPP3; dipeptidyl-peptidase III [EC:3.4.14.4]
K01284	study_day10	-0.354959	0.243376	-1.45848	0.150012	0.983029	15	dcp; peptidyl-dipeptidase Dcp [EC:3.4.15.5]
K01787	study_day10	-0.458844	0.238663	-1.92257	0.0593664	0.983029	9	RENBP; N-acylglucosamine 2-epimerase [EC:5.1.3.8]
K01843	study_day10	-0.343306	0.225215	-1.52435	0.132764	0.983029	20	kamA; lysine 2,3-aminomutase [EC:5.4.3.2]
K01960	study_day10	-0.461847	0.275886	-1.67405	0.0994148	0.983029	8	pycB; pyruvate carboxylase subunit B [EC:6.4.1.1]
K02481	study_day10	-0.561547	0.422123	-1.33029	0.188542	0.983029	1	K02481; two-component system, NtrC family, response regulator
K03296	study_day10	-0.377293	0.253311	-1.48945	0.141696	0.983029	12	TC.HAE1; hydrophobic/amphiphilic exporter-1 (mainly G- bacteria), HAE1 family
K03770	study_day10	-0.346212	0.201078	-1.72178	0.0903492	0.983029	18	ppiD; peptidyl-prolyl cis-trans isomerase D [EC:5.2.1.8]
K03771	study_day10	-0.373908	0.211024	-1.77188	0.0815785	0.983029	14	surA; peptidyl-prolyl cis-trans isomerase SurA [EC:5.2.1.8]
K07085	study_day10	-0.325191	0.202652	-1.60468	0.113904	0.983029	25	K07085; putative transport protein
K07263	study_day10	-0.336639	0.244035	-1.37947	0.172958	0.983029	23	pqqL; zinc protease [EC:3.4.24.-]
K07713	study_day10	-0.343255	0.245255	-1.39958	0.166875	0.983029	21	zraR, hydG; two-component system, NtrC family, response regulator HydG
K09808	study_day10	-0.341379	0.200109	-1.70596	0.0932746	0.983029	22	lolC_E; lipoprotein-releasing system permease protein
K11533	study_day10	0.482559	0.363476	1.32762	0.189416	0.983029	5	fas; fatty acid synthase, bacteria type [EC:2.3.1.-]
K12373	study_day10	-0.327771	0.196143	-1.67108	0.100003	0.983029	24	HEXA_B; hexosaminidase [EC:3.2.1.52]
K13378	study_day10	-0.346078	0.250141	-1.38353	0.171715	0.983029	19	nuoCD; NADH-quinone oxidoreductase subunit C/D [EC:7.1.1.2]
K15726	study_day10	-0.376703	0.370181	-1.01762	0.313014	0.983029	13	czcA; cobalt-zinc-cadmium resistance protein CzcA
K16363	study_day10	-0.445918	0.253572	-1.75855	0.0838399	0.983029	10	lpxC-fabZ; UDP-3-O-[3-hydroxymyristoyl] N-acetylglucosamine deacetylase / 3-hydroxyacyl-[acyl-carrier-protein] dehydratase [EC:3.5.1.108 4.2.1.59]
K21571	study_day10	-0.46314	0.339492	-1.36421	0.177682	0.983029	7	susE_F; starch-binding outer membrane protein SusE/F
K21572	study_day10	-0.429283	0.302418	-1.4195	0.161015	0.983029	11	susD; starch-binding outer membrane protein, SusD/RagB family
K21573	study_day10	-0.486863	0.324564	-1.50005	0.138933	0.983029	4	susC; TonB-dependent starch-binding outer membrane protein SusC
K21574	study_day10	-0.498086	0.30039	-1.65813	0.102599	0.983029	3	susB; glucan 1,4-alpha-glucosidase [EC:3.2.1.3]
K21575	study_day10	-0.48047	0.291377	-1.64897	0.10447	0.983029	6	susA; neopullulanase [EC:3.2.1.135]

### Sheet: S2_BB12_top_25_gene_LM_day10
geneID	term	Estimate	Std.Error	t.value	p.value	fdr	estimate_rank	Definition
K00074	study_day10	-0.19249	0.140385	-1.37116	0.176329	0.999023	20	paaH, hbd, fadB, mmgB; 3-hydroxybutyryl-CoA dehydrogenase [EC:1.1.1.157]
K00111	study_day10	-0.204714	0.108413	-1.88828	0.0646823	0.999023	12	glpA, glpD; glycerol-3-phosphate dehydrogenase [EC:1.1.5.3]
K00335	study_day10	-0.221907	0.18465	-1.20177	0.235002	0.999023	7	nuoF; NADH-quinone oxidoreductase subunit F [EC:7.1.1.2]
K00986	study_day10	-0.177543	0.26335	-0.67417	0.503248	0.999023	23	ltrA; RNA-directed DNA polymerase [EC:2.7.7.49]
K01051	study_day10	0.198075	0.216541	0.914721	0.364643	0.999023	17	E3.1.1.11; pectinesterase [EC:3.1.1.11]
K02406	study_day10	0.18927	0.220018	0.860247	0.393679	0.999023	22	fliC; flagellin
K03205	study_day10	-0.208737	0.164855	-1.26618	0.2112	0.999023	11	virD4, lvhD4; type IV secretion system protein VirD4 [EC:7.4.2.8]
K03561	study_day10	0.16635	0.237813	0.6995	0.487418	0.999023	25	exbB; biopolymer transport protein ExbB
K03578	study_day10	-0.281748	0.293007	-0.961574	0.340801	0.999023	4	hrpA; ATP-dependent helicase HrpA [EC:3.6.4.13]
K03722	study_day10	-0.200778	0.170502	-1.17757	0.244435	0.999023	16	dinG; ATP-dependent DNA helicase DinG [EC:3.6.4.12]
K03724	study_day10	-0.22391	0.215268	-1.04014	0.303179	0.999023	6	lhr; ATP-dependent helicase Lhr and Lhr-like helicase [EC:3.6.4.-]
K06894	study_day10	-0.378859	0.332834	-1.13828	0.260322	0.999023	2	yfhM; alpha-2-macroglobulin
K07037	study_day10	0.209597	0.218158	0.960758	0.341207	0.999023	10	pgpH; cyclic-di-AMP phosphodiesterase PgpH [EC:3.1.4.-]
K07484	study_day10	-0.294629	0.159185	-1.85087	0.0699843	0.999023	3	K07484; transposase
K07713	study_day10	-0.17215	0.329273	-0.522819	0.603364	0.999023	24	zraR, hydG; two-component system, NtrC family, response regulator HydG
K07793	study_day10	-0.197002	0.19808	-0.99456	0.324646	0.999023	18	tctA; putative tricarboxylic transport membrane protein
K07862	study_day10	0.216305	0.192922	1.1212	0.267453	0.999023	9	sstT; serine/threonine transporter
K08191	study_day10	-0.201618	0.440983	-0.457202	0.649467	0.999023	14	exuT; MFS transporter, ACS family, hexuronate transporter
K08600	study_day10	-0.195523	0.16955	-1.15318	0.254211	0.999023	19	srtB; sortase B [EC:3.4.22.71]
K08961	study_day10	0.393998	0.944086	0.417332	0.678187	0.999023	1	K08961; chondroitin-sulfate-ABC endolyase/exolyase [EC:4.2.2.20 4.2.2.21]
K10542	study_day10	-0.190941	0.174434	-1.09464	0.278819	0.999023	21	mglA; methyl-galactoside transport system ATP-binding protein [EC:7.5.2.11]
K11085	study_day10	0.221149	0.169433	1.30523	0.197674	0.999023	8	msbA; ATP-binding cassette, subfamily B, bacterial MsbA [EC:3.6.3.-]
K15726	study_day10	0.20128	0.563766	0.357027	0.722545	0.999023	15	czcA; cobalt-zinc-cadmium resistance protein CzcA
K16926	study_day10	-0.203577	0.163262	-1.24693	0.218119	0.999023	13	htsT; energy-coupling factor transport system substrate-specific component
K21574	study_day10	-0.24702	0.459025	-0.53814	0.592821	0.999023	5	susB; glucan 1,4-alpha-glucosidase [EC:3.2.1.3]
