## Supplemental Table 6 for "Administration of *Bifidobacterium animalis* subsp. *lactis* Strain BB-12^®^ in Healthy Children: Characterization, Functional Composition, and Metabolism of the Gut Microbiome"

### Sheet: all_samples_26_taxa_to_79_metab
shared name	super_type	PATHWAY SORTORDER	SUPER PATHWAY	SUB PATHWAY	COMP ID	PLATFORM	CHEMICAL ID	RI	MASS	PUBCHEM	CAS	KEGG	Group HMDB	FARMM name	om_micro	om_micro_sub	prod_or_sub	mean_prop	Phylum	shortName	phylum_or_pathway
1-methyl-4-imidazoleacetate	Metabolite	85	Amino Acid	Histidine Metabolism	32350	LC/MS Pos Early	100001208	2064	141.066	75810	2625-49-2	C05828	HMDB02820	methylimidazole acetic acid	Yes	No	Product	NA	NA	1-methyl-4-imidazoleacetate	Amino Acid
1-oleoyl-GPC (18:1)	Metabolite	2313	Lipid	Lysophospholipid	48258	LC/MS Pos Late	100001272	1540	522.355	16081932	19420-56-5	NA	HMDB02815	C18:1 LPC	No	Yes	Substrate	NA	NA	1-oleoyl-GPC (18:1)	Lipid
1-palmitoyl-GPC (16:0)	Metabolite	2302	Lipid	Lysophospholipid	33955	LC/MS Pos Late	100001263	1525	496.34	86554	17364-16-8	NA	HMDB10382	C16:0 LPC	No	Yes	Substrate	NA	NA	1-palmitoyl-GPC (16:0)	Lipid
1-palmitoyl-GPE (16:0)	Metabolite	2356	Lipid	Lysophospholipid	35631	LC/MS Pos Late	100001567	1544	454.293	9547069	53862-35-4	NA	HMDB11503	C16:0 LPE	Yes	No	Product	NA	NA	1-palmitoyl-GPE (16:0)	Lipid
1-stearoyl-GPC (18:0)	Metabolite	2311	Lipid	Lysophospholipid	33961	LC/MS Pos Late	100001271	1606	524.371	497299	19420-57-6	NA	HMDB10384	C18:0 LPC	No	Yes	Substrate	NA	NA	1-stearoyl-GPC (18:0)	Lipid
12,13-DiHOME	Metabolite	1786	Lipid	Fatty Acid, Dihydroxy	38395	LC/MS Neg	62	5137	313.238	10236635	263399-35-5	C14829	HMDB04705	12.13-diHOME	Yes	No	Product	NA	NA	12,13-DiHOME	Lipid
2-hydroxy-3-methylvalerate	Metabolite	335	Amino Acid	Leucine, Isoleucine and Valine Metabolism	36746	LC/MS Neg	100001541	1800	131.071	164623	488-15-3	NA	HMDB00317	2-hydroxy-3-methylpentanoate	Yes	No	Product	NA	NA	2-hydroxy-3-methylvalerate	Amino Acid
3-methyladipate	Metabolite	1488	Lipid	Fatty Acid, Dicarboxylate	36749	LC/MS Polar	100001765	2865	159.066	12292	1958-01-03	NA	HMDB00555	3-methyladipate/pimelate	Yes	No	Product	NA	NA	3-methyladipate	Lipid
3-phenylpropionate (hydrocinnamate)	Metabolite	4128	Xenobiotics	Benzoate Metabolism	15749	LC/MS Neg	100000010	2860	149.061	107	501-52-0	C05629	HMDB00764	hydrocinnamate	Yes	No	Product	NA	NA	3-phenylpropionate (hydrocinnamate)	Xenobiotics
4-hydroxyphenylacetate	Metabolite	147	Amino Acid	Phenylalanine Metabolism	541	LC/MS Neg	144	1361	151.04	127	156-38-7	C00642	HMDB00020	p-hydroxyphenylacetate	Yes	No	Product	NA	NA	4-hydroxyphenylacetate	Amino Acid
5-methyluridine (ribothymidine)	Metabolite	3824	Nucleotide	Pyrimidine Metabolism, Uracil containing	35136	LC/MS Neg	100001446	1778.1	257.078	445408	1463-10-1	NA	HMDB00884	ribothymidine	No	Yes	Substrate	NA	NA	5-methyluridine (ribothymidine)	Nucleotide
7-ketodeoxycholate	Metabolite	3148	Lipid	Secondary Bile Acid Metabolism	31904	LC/MS Neg	100001063	4821	405.265	188292	911-40-0	NA	HMDB00391	ketodeoxycholate	Yes	No	Product	NA	NA	7-ketodeoxycholate	Lipid
9,10-DiHOME	Metabolite	1787	Lipid	Fatty Acid, Dihydroxy	38399	LC/MS Neg	179	5180	313.238	9966640	263399-34-4	C14828	HMDB04704	9.10-diHOME	Yes	No	Product	NA	NA	9,10-DiHOME	Lipid
adipate	Metabolite	1484	Lipid	Fatty Acid, Dicarboxylate	21134	LC/MS Polar	100000863	3000	145.051	196	124-04-9	C06104	HMDB00448	adipate	Yes	No	Product	NA	NA	adipate	Lipid
allantoin	Metabolite	3737	Nucleotide	Purine Metabolism, (Hypo)Xanthine/Inosine containing	1107	LC/MS Polar	1002	1672	157.037	204	97-59-6	C02350	HMDB00462	allantoin	No	Yes	Substrate	NA	NA	allantoin	Nucleotide
arginine	Metabolite	411	Amino Acid	Urea cycle; Arginine and Proline Metabolism	1638	LC/MS Pos Early	231	2825	175.119	232	1119-34-2	C00062	HMDB00517	arginine	No	Yes	Substrate	NA	NA	arginine	Amino Acid
asparagine	Metabolite	39	Amino Acid	Alanine and Aspartate Metabolism	512	LC/MS Pos Early	917	1225	133.061	6267	70-47-3	C00152	HMDB00168	asparagine	No	Yes	Substrate	NA	NA	asparagine	Amino Acid
aspartate	Metabolite	35	Amino Acid	Alanine and Aspartate Metabolism	443	LC/MS Pos Early	234	1165	134.045	5960	56-84-8	C00049	HMDB00191	aspartate	No	Yes	Substrate	NA	NA	aspartate	Amino Acid
betaine	Metabolite	6	Amino Acid	Glycine, Serine and Threonine Metabolism	3141	LC/MS Pos Early	799	1064	118.086	247	107-43-7	C00719	HMDB00043	betaine	No	Yes	Substrate	NA	NA	betaine	Amino Acid
butyrate (4:0)	Metabolite	1321	Lipid	Short Chain Fatty Acid	40605	LC/MS Neg	1143	1062	87.0452	264	109-92-6	C00246	HMDB00039	butyrate	Yes	No	Product	NA	NA	butyrate (4:0)	Lipid
caproate (6:0)	Metabolite	1323	Lipid	Medium Chain Fatty Acid	32489	LC/MS Neg	926	2713.7	115.076	8892	142-62-1	C01585	HMDB00535	caproate	Yes	No	Product	NA	NA	caproate (6:0)	Lipid
carnitine	Metabolite	1696	Lipid	Carnitine Metabolism	15500	LC/MS Pos Early	100000007	1978	162.113	10917	461-05-2	C00318	HMDB00062	carnitine	No	Yes	Substrate	NA	NA	carnitine	Lipid
citrate	Metabolite	1277	Energy	TCA Cycle	1564	LC/MS Neg	1124	582	191.02	311	77-92-9	C00158	HMDB00094	citrate/isocitrate	No	Yes	Substrate	NA	NA	citrate	Energy
citrulline	Metabolite	420	Amino Acid	Urea cycle; Arginine and Proline Metabolism	2132	LC/MS Pos Early	391	1520	176.103	9750	372-75-8	C00327	HMDB00904	citrulline	Yes	No	Product	NA	NA	citrulline	Amino Acid
creatine	Metabolite	453	Amino Acid	Creatine Metabolism	27718	LC/MS Pos Early	1221	1947	132.077	586	57-00-1	C00300	HMDB00064	creatine	No	Yes	Substrate	NA	NA	creatine	Amino Acid
deoxycarnitine	Metabolite	1695	Lipid	Carnitine Metabolism	52805	LC/MS Polar	100001662	3224	190.108	134	6249-56-5	C01181	HMDB01161	butyrobetaine	Yes	No	Product	NA	NA	deoxycarnitine	Lipid
deoxycholate	Metabolite	3096	Lipid	Secondary Bile Acid Metabolism	1114	LC/MS Neg	302	5294	391.285	222528	83-44-3	C04483	HMDB00626	deoxycholate	Yes	No	Product	NA	NA	deoxycholate	Lipid
dimethylarginine (ADMA + SDMA)	Metabolite	426	Amino Acid	Urea cycle; Arginine and Proline Metabolism	36808	LC/MS Pos Early	100001810	2850	203.15	123831	102783-24-4	C03626	HMDB01539	ADMA	No	Yes	Substrate	NA	NA	dimethylarginine (ADMA + SDMA)	Amino Acid
eicosenoate (20:1n9 or 1n11)	Metabolite	1365	Lipid	Long Chain Monounsaturated Fatty Acid	33587	LC/MS Neg	100001335	5950	309.28	5282768	NA	C16526	HMDB02231	eicosenoate	No	Yes	Substrate	NA	NA	eicosenoate (20:1n9 or 1n11)	Lipid
erucate (22:1n9)	Metabolite	1369	Lipid	Long Chain Monounsaturated Fatty Acid	1552	LC/MS Neg	1087	6355.6	337.311	5281116	112-86-7	C08316	HMDB02068	13-docosenoate	No	Yes	Substrate	NA	NA	erucate (22:1n9)	Lipid
erythronate*	Metabolite	1269	Carbohydrate	Aminosugar Metabolism	42420	LC/MS Polar	100001320	2186	135.03	2781043	88759-55-1	NA	HMDB00613	erythronate	No	Yes	Substrate	NA	NA	erythronate*	Carbohydrate
gentisate	Metabolite	199	Amino Acid	Tyrosine Metabolism	18280	LC/MS Neg	100000447	1459.8	153.019	3469	490-79-9	C00628	HMDB00152	gentisate	Yes	No	Product	NA	NA	gentisate	Amino Acid
glucose	Metabolite	1069	Carbohydrate	Glycolysis, Gluconeogenesis, and Pyruvate Metabolism	48152	LC/MS Polar	572	2342	225.062	79025	50-99-7	C00031	HMDB00122	fructose/glucose/galactose	No	Yes	Substrate	NA	NA	glucose	Carbohydrate
glutamine	Metabolite	43	Amino Acid	Glutamate Metabolism	53	LC/MS Pos Early	563	1291	147.076	5961	56-85-9	C00064	HMDB00641	glutamine	No	Yes	Substrate	NA	NA	glutamine	Amino Acid
glycerate	Metabolite	1089	Carbohydrate	Glycolysis, Gluconeogenesis, and Pyruvate Metabolism	1572	LC/MS Polar	1052	2070.4	105.019	752	600-19-1	C00258	HMDB00139	glycerate	Yes	No	Product	NA	NA	glycerate	Carbohydrate
glycerophosphorylcholine (GPC)	Metabolite	1966	Lipid	Phospholipid Metabolism	15990	LC/MS Pos Early	100000269	672	258.11	71920	28319-77-9	C00670	HMDB00086	alpha-glycerophosphocholine	No	Yes	Substrate	NA	NA	glycerophosphorylcholine (GPC)	Lipid
glycine	Metabolite	1	Amino Acid	Glycine, Serine and Threonine Metabolism	58	LC/MS Pos Early	340	1375	76.0393	750	56-40-6	C00037	HMDB00123	glycine	No	Yes	Substrate	NA	NA	glycine	Amino Acid
glycochenodeoxycholate	Metabolite	3079	Lipid	Primary Bile Acid Metabolism	32346	LC/MS Neg	1628	5236.1	448.307	12544	16564-43-5	C05466	HMDB00637	glycochenodeoxycholate	No	Yes	Substrate	NA	NA	glycochenodeoxycholate	Lipid
glycocholate	Metabolite	3072	Lipid	Primary Bile Acid Metabolism	18476	LC/MS Neg	342	5163	464.302	10140	475-31-0;863-57-0	C01921	HMDB00138	glycocholate	No	Yes	Substrate	NA	NA	glycocholate	Lipid
hexadecanedioate (C16)	Metabolite	1514	Lipid	Fatty Acid, Dicarboxylate	35678	LC/MS Neg	100001614	4615	285.207	10459	505-54-4	C19615	HMDB00672	hexadecanedioate	Yes	No	Product	NA	NA	hexadecanedioate (C16)	Lipid
histidine	Metabolite	66	Amino Acid	Histidine Metabolism	59	LC/MS Neg	355	755.9	154.062	6274	5934-29-2	C00135	HMDB00177	histidine	No	Yes	Substrate	NA	NA	histidine	Amino Acid
hydroxyproline	Metabolite	438	Amino Acid	Urea cycle; Arginine and Proline Metabolism	32306	LC/MS Pos Early	1001	1064	132.065	5810	51-35-4	C01157	HMDB00725	hydroxyproline	No	Yes	Substrate	NA	NA	hydroxyproline	Amino Acid
indoleacetate	Metabolite	265	Amino Acid	Tryptophan Metabolism	27513	LC/MS Neg	100001034	2200	174.056	802	6505-45-9	C00954	HMDB00197	indoleacetate	Yes	No	Product	NA	NA	indoleacetate	Amino Acid
indolepropionate	Metabolite	268	Amino Acid	Tryptophan Metabolism	32405	LC/MS Neg	100001083	2795	188.072	3744	830-96-6	NA	HMDB02302	indole-3-propionate	Yes	No	Product	NA	NA	indolepropionate	Amino Acid
lactate	Metabolite	1086	Carbohydrate	Glycolysis, Gluconeogenesis, and Pyruvate Metabolism	527	LC/MS Polar	482	1468.8	89.0244	612	79-33-4	C00186	HMDB00190	lactate	No	Yes	Substrate	NA	NA	lactate	Carbohydrate
leucylglycine	Metabolite	779	Peptide	Dipeptide	40045	LC/MS Pos Early	100003185	2778	189.123	79070	686-50-0	NA	HMDB28929	leucylglycine	Yes	No	Product	NA	NA	leucylglycine	Peptide
linoleate (18:2n6)	Metabolite	1389	Lipid	Long Chain Polyunsaturated Fatty Acid (n3 and n6)	1105	LC/MS Neg	180	5535	279.233	5280450	60-33-3	C01595	HMDB00673	linoleate	No	Yes	Substrate	NA	NA	linoleate (18:2n6)	Lipid
lithocholate	Metabolite	3107	Lipid	Secondary Bile Acid Metabolism	1483	LC/MS Neg	405	5372	375.291	9903	434-13-9	C03990	HMDB00761	lithocholate	Yes	No	Product	NA	NA	lithocholate	Lipid
mannitol/sorbitol	Metabolite	1192	Carbohydrate	Fructose, Mannose and Galactose Metabolism	46142	LC/MS Polar	100001740	2320	181.072	5780	NA	C00794	HMDB00247	sorbitol	No	Yes	Substrate	NA	NA	mannitol/sorbitol	Carbohydrate
myo-inositol	Metabolite	1933	Lipid	Inositol Metabolism	1124	LC/MS Polar	363	3506.3	225.062	892	87-89-8	C00137	HMDB00211	inositol	No	Yes	Substrate	NA	NA	myo-inositol	Lipid
N-acetylalanine	Metabolite	30	Amino Acid	Alanine and Aspartate Metabolism	1585	LC/MS Polar	1110	1564.8	130.051	88064	97-69-8	C02847	HMDB00766	N-acetylalanine	No	Yes	Substrate	NA	NA	N-acetylalanine	Amino Acid
N-acetylhistamine	Metabolite	93	Amino Acid	Histidine Metabolism	48679	LC/MS Pos Early	100006123	2287	154.097	69602	673-49-4	C05135	HMDB13253	N-acetylhistamine	Yes	No	Product	NA	NA	N-acetylhistamine	Amino Acid
N-acetylleucine	Metabolite	288	Amino Acid	Leucine, Isoleucine and Valine Metabolism	1587	LC/MS Neg	1082	2400	172.098	70912	1188-21-2	C02710	HMDB11756	N-acetylleucine	Yes	No	Product	NA	NA	N-acetylleucine	Amino Acid
N-acetyltyrosine	Metabolite	151	Amino Acid	Tyrosine Metabolism	32390	LC/MS Neg	100001104	1680	222.077	68310	537-55-3	NA	HMDB00866	acetytyrosine	Yes	No	Product	NA	NA	N-acetyltyrosine	Amino Acid
N6,N6,N6-trimethyllysine	Metabolite	108	Amino Acid	Lysine Metabolism	1498	LC/MS Pos Early	189	2825	189.16	440120	23284-33-5	C03793	HMDB01325	N6,N6,N6-Trimethyl-L-lysine	No	Yes	Substrate	NA	NA	N6,N6,N6-trimethyllysine	Amino Acid
nicotinate	Metabolite	3895	Cofactors and Vitamins	Nicotinate and Nicotinamide Metabolism	1504	LC/MS Pos Early	567	1673	124.039	938	59-67-6	C00253	HMDB01488	nicotinate	Yes	No	Product	NA	NA	nicotinate	Cofactors and Vitamins
orotate	Metabolite	3807	Nucleotide	Pyrimidine Metabolism, Orotate containing	1505	LC/MS Polar	445	1638.1	155.01	967	50887-69-9	C00295	HMDB00226	orotate	No	Yes	Substrate	NA	NA	orotate	Nucleotide
p-hydroxybenzaldehyde	Metabolite	4077	Xenobiotics	Benzoate Metabolism	17665	LC/MS Neg	1276	2040	121.029	126	123-08-0	C00633	HMDB11718	4-hydroxybenzaldehyde	Yes	No	Product	NA	NA	p-hydroxybenzaldehyde	Xenobiotics
pantothenate (Vitamin B5)	Metabolite	3927	Cofactors and Vitamins	Pantothenate and CoA Metabolism	1508	LC/MS Pos Early	1024	1667	220.118	6613	137-08-6	C00864	HMDB00210	pantothenate	Yes	No	Product	NA	NA	pantothenate (Vitamin B5)	Cofactors and Vitamins
phenylalanine	Metabolite	129	Amino Acid	Phenylalanine Metabolism	64	LC/MS Pos Early	460	2878	166.086	6140	63-91-2	C00079	HMDB00159	phenylalanine	No	Yes	Substrate	NA	NA	phenylalanine	Amino Acid
phenyllactate (PLA)	Metabolite	139	Amino Acid	Phenylalanine Metabolism	22130	LC/MS Neg	100000774	2208	165.056	3848	828-01-3	C05607	HMDB00779	phenyllactate	Yes	No	Product	NA	NA	phenyllactate (PLA)	Amino Acid
proline	Metabolite	423	Amino Acid	Urea cycle; Arginine and Proline Metabolism	1898	LC/MS Pos Early	480	1603	116.071	145742	147-85-3	C00148	HMDB00162	proline	No	Yes	Substrate	NA	NA	proline	Amino Acid
pyridoxamine	Metabolite	4029	Cofactors and Vitamins	Vitamin B6 Metabolism	2150	LC/MS Pos Early	568	2975	169.097	1052	58052-48-5	C00534	HMDB01431	pyridoxamine	Yes	No	Product	NA	NA	pyridoxamine	Cofactors and Vitamins
pyridoxate	Metabolite	4033	Cofactors and Vitamins	Vitamin B6 Metabolism	31555	LC/MS Neg	100001121	2185	182.046	6723	82-82-6	C00847	HMDB00017	4-pyridoxate	Yes	No	Product	NA	NA	pyridoxate	Cofactors and Vitamins
quinate	Metabolite	4379	Xenobiotics	Food Component/Plant	18335	LC/MS Polar	100000442	2432.9	191.056	6508	77-95-2	C00296	HMDB03072	quinate	No	Yes	Substrate	NA	NA	quinate	Xenobiotics
riboflavin (Vitamin B2)	Metabolite	3923	Cofactors and Vitamins	Riboflavin Metabolism	1827	LC/MS Pos Early	500	2292	377.146	493570	83-88-5	C00255	HMDB00244	riboflavin	Yes	No	Product	NA	NA	riboflavin (Vitamin B2)	Cofactors and Vitamins
sebacate (C10-DC)	Metabolite	1500	Lipid	Fatty Acid, Dicarboxylate	32398	LC/MS Neg	100001211	1788	201.113	5192	111-20-6	C08277	HMDB00792	sebacate	Yes	No	Product	NA	NA	sebacate (C10-DC)	Lipid
serine	Metabolite	9	Amino Acid	Glycine, Serine and Threonine Metabolism	1648	LC/MS Pos Early	503	1239	106.05	5951	56-45-1	C00065	HMDB00187	serine	No	Yes	Substrate	NA	NA	serine	Amino Acid
suberate (C8-DC)	Metabolite	1495	Lipid	Fatty Acid, Dicarboxylate	15730	LC/MS Neg	100000016	804.3	173.082	10457	505-48-6	C08278	HMDB00893	suberate	Yes	No	Product	NA	NA	suberate (C8-DC)	Lipid
threonine	Metabolite	16	Amino Acid	Glycine, Serine and Threonine Metabolism	1284	LC/MS Pos Early	564	1514	120.066	6288	72-19-5	C00188	HMDB00167	threonine	No	Yes	Substrate	NA	NA	threonine	Amino Acid
thymine	Metabolite	3874	Nucleotide	Pyrimidine Metabolism, Thymine containing	604	LC/MS Neg	882	1654	125.036	1135	65-71-4	C00178	HMDB00262	thymine	Yes	No	Product	NA	NA	thymine	Nucleotide
trans-urocanate	Metabolite	73	Amino Acid	Histidine Metabolism	607	LC/MS Pos Early	537	2285	139.05	736715	104-98-3	C00785	HMDB00301	urocanic acid	Yes	No	Product	NA	NA	trans-urocanate	Amino Acid
trimethylamine N-oxide	Metabolite	1973	Lipid	Phospholipid Metabolism	40406	LC/MS Pos Early	100003397	2100	76.0757	1145	1184-78-7	C01104	HMDB00925	trimethylamine-N-oxide	No	Yes	Substrate	NA	NA	trimethylamine N-oxide	Lipid
tryptophan	Metabolite	227	Amino Acid	Tryptophan Metabolism	54	LC/MS Pos Early	565	2986	205.097	6305	73-22-3	C00078	HMDB00929	tryptophan	No	Yes	Substrate	NA	NA	tryptophan	Amino Acid
tyrosine	Metabolite	150	Amino Acid	Tyrosine Metabolism	1299	LC/MS Pos Early	815	2430	182.081	6057	60-18-4	C00082	HMDB00158	tyrosine	No	Yes	Substrate	NA	NA	tyrosine	Amino Acid
undecanedioate (C11-DC)	Metabolite	1502	Lipid	Fatty Acid, Dicarboxylate	42395	LC/MS Neg	100001617	2440	215.129	15816	1852-04-6	NA	HMDB00888	undecanedionate	Yes	No	Product	NA	NA	undecanedioate (C11-DC)	Lipid
uracil	Metabolite	3820	Nucleotide	Pyrimidine Metabolism, Uracil containing	605	LC/MS Neg	825	1086	111.02	1174	66-22-8	C00106	HMDB00300	uracil	Yes	No	Product	NA	NA	uracil	Nucleotide
ursodeoxycholate	Metabolite	3117	Lipid	Secondary Bile Acid Metabolism	1605	LC/MS Neg	1135	5055	391.285	31401	128-13-2	C07880	HMDB00946	hyodeoxycholate/ursodeoxycholate	Yes	No	Product	NA	NA	ursodeoxycholate	Lipid
xanthine	Metabolite	3727	Nucleotide	Purine Metabolism, (Hypo)Xanthine/Inosine containing	3147	LC/MS Pos Early	1004	1032	153.041	1188	69-89-6	C00385	HMDB00292	xanthine	Yes	No	Product	NA	NA	xanthine	Nucleotide
Actinobacteria Bifidobacterium animalis	Taxa	NA	NA	NA	NA	NA	NA	NA	NA	NA	NA	NA	NA	NA	NA	NA	NA	0.00186612	Actinobacteria	Bifidobacterium animalis	Actinobacteria
Actinobacteria Bifidobacterium longum	Taxa	NA	NA	NA	NA	NA	NA	NA	NA	NA	NA	NA	NA	NA	NA	NA	NA	0.0443555	Actinobacteria	Bifidobacterium longum	Actinobacteria
Actinobacteria Bifidobacterium pseudocatenulatum	Taxa	NA	NA	NA	NA	NA	NA	NA	NA	NA	NA	NA	NA	NA	NA	NA	NA	0.0144785	Actinobacteria	Bifidobacterium pseudocatenulatum	Actinobacteria
Bacteroidetes Alistipes finegoldii	Taxa	NA	NA	NA	NA	NA	NA	NA	NA	NA	NA	NA	NA	NA	NA	NA	NA	0.013909	Bacteroidetes	Alistipes finegoldii	Bacteroidetes
Bacteroidetes Bacteroides	Taxa	NA	NA	NA	NA	NA	NA	NA	NA	NA	NA	NA	NA	NA	NA	NA	NA	0.0160955	Bacteroidetes	Bacteroides	Bacteroidetes
Bacteroidetes Bacteroides caecimuris	Taxa	NA	NA	NA	NA	NA	NA	NA	NA	NA	NA	NA	NA	NA	NA	NA	NA	0.0140591	Bacteroidetes	Bacteroides caecimuris	Bacteroidetes
Bacteroidetes Bacteroides dorei	Taxa	NA	NA	NA	NA	NA	NA	NA	NA	NA	NA	NA	NA	NA	NA	NA	NA	0.0198935	Bacteroidetes	Bacteroides dorei	Bacteroidetes
Bacteroidetes Bacteroides fragilis	Taxa	NA	NA	NA	NA	NA	NA	NA	NA	NA	NA	NA	NA	NA	NA	NA	NA	0.0678124	Bacteroidetes	Bacteroides fragilis	Bacteroidetes
Bacteroidetes Bacteroides ovatus	Taxa	NA	NA	NA	NA	NA	NA	NA	NA	NA	NA	NA	NA	NA	NA	NA	NA	0.050153	Bacteroidetes	Bacteroides ovatus	Bacteroidetes
Bacteroidetes Bacteroides thetaiotaomicron	Taxa	NA	NA	NA	NA	NA	NA	NA	NA	NA	NA	NA	NA	NA	NA	NA	NA	0.0350934	Bacteroidetes	Bacteroides thetaiotaomicron	Bacteroidetes
Bacteroidetes Bacteroides vulgatus	Taxa	NA	NA	NA	NA	NA	NA	NA	NA	NA	NA	NA	NA	NA	NA	NA	NA	0.072669	Bacteroidetes	Bacteroides vulgatus	Bacteroidetes
Firmicutes [Eubacterium] rectale	Taxa	NA	NA	NA	NA	NA	NA	NA	NA	NA	NA	NA	NA	NA	NA	NA	NA	0.0611281	Firmicutes	[Eubacterium] rectale	Firmicutes
Firmicutes Anaerostipes hadrus	Taxa	NA	NA	NA	NA	NA	NA	NA	NA	NA	NA	NA	NA	NA	NA	NA	NA	0.0330307	Firmicutes	Anaerostipes hadrus	Firmicutes
Firmicutes Clostridiales	Taxa	NA	NA	NA	NA	NA	NA	NA	NA	NA	NA	NA	NA	NA	NA	NA	NA	0.0110537	Firmicutes	Clostridiales	Firmicutes
Firmicutes Eubacterium [Eubacterium] eligens	Taxa	NA	NA	NA	NA	NA	NA	NA	NA	NA	NA	NA	NA	NA	NA	NA	NA	0.0189956	Firmicutes	Eubacterium [Eubacterium] eligens	Firmicutes
Firmicutes Eubacterium [Eubacterium] hallii	Taxa	NA	NA	NA	NA	NA	NA	NA	NA	NA	NA	NA	NA	NA	NA	NA	NA	0.0126585	Firmicutes	Eubacterium [Eubacterium] hallii	Firmicutes
Firmicutes Faecalibacterium prausnitzii	Taxa	NA	NA	NA	NA	NA	NA	NA	NA	NA	NA	NA	NA	NA	NA	NA	NA	0.0702818	Firmicutes	Faecalibacterium prausnitzii	Firmicutes
Firmicutes Flavonifractor plautii	Taxa	NA	NA	NA	NA	NA	NA	NA	NA	NA	NA	NA	NA	NA	NA	NA	NA	0.0189742	Firmicutes	Flavonifractor plautii	Firmicutes
Firmicutes Lachnoclostridium [Clostridium] bolteae	Taxa	NA	NA	NA	NA	NA	NA	NA	NA	NA	NA	NA	NA	NA	NA	NA	NA	0.0266455	Firmicutes	Lachnoclostridium [Clostridium] bolteae	Firmicutes
Firmicutes Lactobacillus delbrueckii	Taxa	NA	NA	NA	NA	NA	NA	NA	NA	NA	NA	NA	NA	NA	NA	NA	NA	6.42289e-05	Firmicutes	Lactobacillus delbrueckii	Firmicutes
Firmicutes Roseburia hominis	Taxa	NA	NA	NA	NA	NA	NA	NA	NA	NA	NA	NA	NA	NA	NA	NA	NA	0.0205379	Firmicutes	Roseburia hominis	Firmicutes
Firmicutes Ruminococcus bicirculans	Taxa	NA	NA	NA	NA	NA	NA	NA	NA	NA	NA	NA	NA	NA	NA	NA	NA	0.0135952	Firmicutes	Ruminococcus bicirculans	Firmicutes
Firmicutes Streptococcus thermophilus	Taxa	NA	NA	NA	NA	NA	NA	NA	NA	NA	NA	NA	NA	NA	NA	NA	NA	0.00818871	Firmicutes	Streptococcus thermophilus	Firmicutes
Proteobacteria Enterobacteriaceae	Taxa	NA	NA	NA	NA	NA	NA	NA	NA	NA	NA	NA	NA	NA	NA	NA	NA	0.0131549	Proteobacteria	Enterobacteriaceae	Proteobacteria
Proteobacteria Escherichia coli	Taxa	NA	NA	NA	NA	NA	NA	NA	NA	NA	NA	NA	NA	NA	NA	NA	NA	0.0201332	Proteobacteria	Escherichia coli	Proteobacteria
Verrucomicrobia Akkermansia muciniphila	Taxa	NA	NA	NA	NA	NA	NA	NA	NA	NA	NA	NA	NA	NA	NA	NA	NA	0.0489304	Verrucomicrobia	Akkermansia muciniphila	Verrucomicrobia
